# Cancer Serum Atlas supported precise pan-targeted proteomics enable multi-cancer detection

**DOI:** 10.1101/2022.08.09.22278527

**Authors:** Anqi Hu, Lei Zhang, Zhenxin Wang, Chunyan Yuan, Ling Lin, Jiayi Zhang, Xia Gao, Xuguang Chen, Wei Guo, Pengyuan Yang, Huali Shen

## Abstract

The wide dynamic range of serum proteome restrained discovery of the clinically interested proteins in large cohort studies. Herein, we presented a high-sensitivity, high-throughput and precise pan-targeted serum proteomic strategy for high-efficient cancer serum proteomic research and biomarker discovery. We constructed a resource of over 2000 cancer-secreted proteins and the standard MS assays and spectra of at least one synthetic unique peptide per protein were acquired and documented (Cancer Serum Atlas,www.cancerserumatlas.com). Then, the standard peptides anchored parallel reaction monitoring (SPA-PRM) method was developed with support of Cancer Serum Atlas, achieving precise quantification of cancer-secreted proteins with high throughput and sensitivity. We directly quantified 325 cancer-related serum proteins in 288 serum of four cancer types (liver, stomach, lung, breast) and controls with the pan-targeted strategy, and discovered considerable potential biomarkers benefit for early detection of cancer. Finally, a proteomics based multi-cancer detection model was built, demonstrating high sensitivity (87.2%), specificity (100%), with 73.8% localization accuracy for an independent test set. In conclusion, the Cancer Serum Atlas provides a wide range of potential biomarkers that serve as targets and standard assays for systematic and high-efficient serological studies of cancer, and the Cancer Serum Atlas supported pan-targeted proteomic strategy enables high-efficient biomarker discovery and multi-cancer detection, thus can be a powerful tool for liquid biopsy.
