## Supplementary material for "Cancer Serum Atlas supported precise pan-targeted proteomics enable multi-cancer detection": Table S1

### Sheet: Dataset EV1
Table S1. Literature mining
Cancer Type	Subtype	Resource	MS	Quantitative methods for proteomics	Number of DEPs
Liver	Early-stage hepatocellular carcinoma	2019,Nature	Orbitrap Fusion	Label-free	2008
	HBV-related hepatocellular carcinoma	2019,Cell	Q Exactive HF	TMT 11-plex	1274
Stomach	Diffuse-type gastric cancer	2018,Nature Communications	Q Exactive HF	Label-free	1637
	Early-onset gastric cancer	2019,Cancer Cell	Q Exactive Orbitrap	iTRAQ 4-plex	880
Lung	Lung adenocarcinoma	2020,Cell	Q Exactive HF-X	TMT 10-plex	3890
	Non-smoking lung cancer	2020,Cell	Q Exactive HF	TMT 10-plex	1528
	Lung adenocarcinoma	2020,Cell	Orbitrap Fusion	Label-free	3355
Breast	ER-positive breast cancer	2016,Cell systems	Q Exactive	Label-free	969
	Triple negative breast cancer	unpublished	Orbitrap Exploris 480	TMT 6-plex	1827
Coloretum	Colon cancer	2019,Cell	Q Exactive	Label-free	31
	Metastatic colorectal cancer	2020,Cancer Cell	Q Exactive HF	Label-free	2440
Kidney	Clear cell renal cell carcinoma	2019,Cell	Orbitrap Fusion Lumos	TMT 10-plex	1101
Uterus	Endometrial carcinoma	2020,Cell	Orbitrap Fusion Lumos	TMT 10-plex	2238
