## Supplementary material for "Cancer Serum Atlas supported precise pan-targeted proteomics enable multi-cancer detection": Table S4

### Sheet: Dataset EV4
Table S4. Clinical characteristics of the cancer patients and controls.
Plasma sample ID #	Age range	Sex	Cancer type	TNM Stage	TNM grouping	Histopathology	AFP（ng/mL）	CEA（ng/mL）	NSE (ng/mL)	CYFRA21-1 (ng/ml)	SCC (ng/mL)	CA15-3（U/mL)	CA72-4（U/mL)
C1	41-45	Male	Normal	NA	/	NA	/	/	/	/	/	/	/
C2	36-40	Female	Normal	NA	/	NA	/	/	/	/	/	/	/
C3	31-35	Female	Normal	NA	/	NA	/	/	/	/	/	/	/
C4	31-35	Female	Normal	NA	/	NA	/	/	/	/	/	/	/
C5	61-65	Male	Normal	NA	/	NA	/	/	/	/	/	/	/
C6	56-60	Female	Normal	NA	/	NA	/	/	/	/	/	/	/
C7	71-75	Female	Normal	NA	/	NA	/	/	/	/	/	/	/
C8	41-45	Female	Normal	NA	/	NA	/	/	/	/	/	/	/
C9	71-75	Female	Normal	NA	/	NA	/	/	/	/	/	/	/
C10	56-60	Female	Normal	NA	/	NA	/	/	/	/	/	/	/
C11	46-50	Female	Normal	NA	/	NA	/	/	/	/	/	/	/
C12	41-45	Male	Normal	NA	/	NA	/	/	/	/	/	/	/
C13	31-35	Female	Normal	NA	/	NA	/	/	/	/	/	/	/
C14	31-35	Female	Normal	NA	/	NA	/	/	/	/	/	/	/
C15	51-55	Male	Normal	NA	/	NA	/	/	/	/	/	/	/
C16	46-50	Female	Normal	NA	/	NA	/	/	/	/	/	/	/
C17	51-55	Male	Normal	NA	/	NA	/	/	/	/	/	/	/
C18	41-45	Male	Normal	NA	/	NA	/	/	/	/	/	/	/
C19	36-40	Female	Normal	NA	/	NA	/	/	/	/	/	/	/
C20	41-45	Female	Normal	NA	/	NA	/	/	/	/	/	/	/
C21	51-55	Male	Normal	NA	/	NA	/	/	/	/	/	/	/
C22	51-55	Male	Normal	NA	/	NA	/	/	/	/	/	/	/
C23	41-45	Male	Normal	NA	/	NA	/	/	/	/	/	/	/
C24	31-35	Male	Normal	NA	/	NA	/	/	/	/	/	/	/
C25	51-55	Male	Normal	NA	/	NA	/	/	/	/	/	/	/
C26	41-45	Female	Normal	NA	/	NA	/	/	/	/	/	/	/
C27	46-50	Male	Normal	NA	/	NA	/	/	/	/	/	/	/
C28	41-45	Male	Normal	NA	/	NA	/	/	/	/	/	/	/
C29	46-50	Male	Normal	NA	/	NA	/	/	/	/	/	/	/
C30	61-65	Male	Normal	NA	/	NA	/	/	/	/	/	/	/
C31	31-35	Male	Normal	NA	/	NA	/	/	/	/	/	/	/
C32	41-45	Male	Normal	NA	/	NA	/	/	/	/	/	/	/
C33	25-30	Male	Normal	NA	/	NA	/	/	/	/	/	/	/
C34	36-40	Male	Normal	NA	/	NA	/	/	/	/	/	/	/
C35	25-30	Male	Normal	NA	/	NA	/	/	/	/	/	/	/
C36	41-45	Male	Normal	NA	/	NA	/	/	/	/	/	/	/
C37	51-55	Male	Normal	NA	/	NA	/	/	/	/	/	/	/
C38	71-75	Male	Normal	NA	/	NA	/	/	/	/	/	/	/
C39	41-45	Male	Normal	NA	/	NA	/	/	/	/	/	/	/
C40	36-40	Male	Normal	NA	/	NA	/	/	/	/	/	/	/
C41	25-30	Male	Normal	NA	/	NA	/	/	/	/	/	/	/
C42	41-45	Male	Normal	NA	/	NA	/	/	/	/	/	/	/
C43	41-45	Female	Normal	NA	/	NA	/	/	/	/	/	/	/
C44	61-65	Male	Normal	NA	/	NA	/	/	/	/	/	/	/
C45	56-60	Female	Normal	NA	/	NA	/	/	/	/	/	/	/
C46	46-50	Male	Normal	NA	/	NA	/	/	/	/	/	/	/
C47	31-35	Male	Normal	NA	/	NA	/	/	/	/	/	/	/
C48	61-65	Male	Normal	NA	/	NA	/	/	/	/	/	/	/
C49	25-30	Female	Normal	NA	/	NA	/	/	/	/	/	/	/
C50	56-60	Female	Normal	NA	/	NA	/	/	/	/	/	/	/
C51	56-60	Male	Normal	NA	/	NA	/	/	/	/	/	/	/
C52	66-70	Female	Normal	NA	/	NA	/	/	/	/	/	/	/
C53	46-50	Female	Normal	NA	/	NA	/	/	/	/	/	/	/
C54	36-40	Female	Normal	NA	/	NA	/	/	/	/	/	/	/
C55	36-40	Male	Normal	NA	/	NA	/	/	/	/	/	/	/
C56	51-55	Male	Normal	NA	/	NA	/	/	/	/	/	/	/
C57	61-65	Female	Normal	NA	/	NA	/	/	/	/	/	/	/
C58	36-40	Female	Normal	NA	/	NA	/	/	/	/	/	/	/
C59	31-35	Female	Normal	NA	/	NA	/	/	/	/	/	/	/
C60	51-55	Male	Normal	NA	/	NA	/	/	/	/	/	/	/
C61	61-65	Female	Normal	NA	/	NA	/	/	/	/	/	/	/
C62	31-35	Male	Normal	NA	/	NA	/	/	/	/	/	/	/
C63	36-40	Male	Normal	NA	/	NA	/	/	/	/	/	/	/
C64	51-55	Female	Normal	NA	/	NA	/	/	/	/	/	/	/
C65	41-45	Male	Normal	NA	/	NA	/	/	/	/	/	/	/
C66	25-30	Female	Normal	NA	/	NA	/	/	/	/	/	/	/
C67	41-45	Male	Normal	NA	/	NA	/	/	/	/	/	/	/
C68	36-40	Male	Normal	NA	/	NA	/	/	/	/	/	/	/
C69	56-60	Female	Normal	NA	/	NA	/	/	/	/	/	/	/
C70	61-65	Male	Normal	NA	/	NA	/	/	/	/	/	/	/
C71	31-35	Male	Normal	NA	/	NA	/	/	/	/	/	/	/
C72	51-55	Male	Normal	NA	/	NA	/	/	/	/	/	/	/
C73	36-40	Female	Normal	NA	/	NA	/	/	/	/	/	/	/
C74	36-40	Female	Normal	NA	/	NA	/	/	/	/	/	/	/
GC1	61-65	Female	Stomach	1	T1aN0M0	Cardia adenocarcinoma	3.5	4.1	/	/	/	/	4.9
GC2	71-75	Male	Stomach	3	T3N3M0	Cardia adenocarcinoma	2.5	3.1	/	/	/	/	6.4
GC3	71-75	Male	Stomach	3	T4aN+M0	Cardiac signet ring cell carcinoma	1.8	39.1	10.5	1.3	1	6	2.5
GC4	46-50	Female	Stomach	2	T1bN2M0	Poorly differentiated adenocarcinoma	8.5	11.9	16.3	3.4	0.7	9.9	＜1.5
GC5	76-80	Male	Stomach	2	T2bN0M0	Poorly differentiated adenocarcinoma	5	2.9	/	/	1.4	/	/
GC6	51-55	Female	Stomach	3	T2bN3bM0	Gastric fundus adenocarcinoma	3.2	3	/	/	/	8.1	＜1.5
GC7	61-65	Male	Stomach	1	T1bN0M0	Gastric antrum adenocarcinoma	3.3	3.5	/	/	/	12.3	＜1.5
GC8	61-65	Male	Stomach	1	T1bN0M0	Signet ring cell carcinoma with Cardia adenocarcinoma	7.1	2.9	/	/	/	/	＜1.5
GC9	61-65	Male	Stomach	4	T4bN3aM0	Invasive poorly differentiated adenocarcinoma with Signet ring cell carcinoma(10%)	2	1.3	/	/	/	4	12.9
GC10	36-40	Female	Stomach	4	T4aN2M1	Invasive poorly differentiated adenocarcinoma with Signet ring cell carcinoma	3.6	＞1000	22.5	＞500	/	13.1	109
GC11	46-50	Female	Stomach	1	T1aN0M0	Tubular adenocarcinoma	/	/	/	/	/	/	/
GC12	51-55	Male	Stomach	1	T1bN0M0	Gastric angle adenocarcinoma	2.6	1.5	/	/	/	5.1	＜1.5
GC13	71-75	Male	Stomach	2	T1bN2M0	Poorly differentiated adenocarcinoma with Signet ring cell carcinoma	6.7	2.4	/	/	/	22.1	2.1
GC14	61-65	Male	Stomach	2	T3N1M0	Gastric fundus adenocarcinoma	3.8	2.3	/	/	/	/	2.4
GC15	71-75	Male	Stomach	4	T1aN0M1	Cardia adenocarcinoma	2.2	2.7	/	/	/	/	11.3
GC16	51-55	Male	Stomach	1	T1aN0M0	Gastric body adenocarcinoma	2.6	2.3	/	/	/	/	4.3
GC17	66-70	Male	Stomach	1	T1aN0M0	Gastric antrum adenocarcinoma	2.7	3.6	/	/	/	13.9	3.1
GC18	61-65	Male	Stomach	1	T1aN0M0	Poorly differentiated adenocarcinoma with Signet ring cell carcinoma(40%)	7.2	2	/	/	/	7.1	/
GC19	61-65	Male	Stomach	3	T4N+M0	Adenocarcinoma	25.9	20.9	/	/	/	/	3.1
GC20	71-75	Female	Stomach	1	T1N0M0	Gastrointestinal stromal tumor	2.8	2.8	/	/	/	/	＜1.5
GC21	61-65	Male	Stomach	2	T4aN0M0	Poorly differentiated adenocarcinoma with Signet ring cell carcinoma(90%)	1.7	2.7	/	/	/	6.3	＜1.5
GC22	56-60	Male	Stomach	1	T1bN0M0	Neuroendocrine neoplasm	7.2	3.1	/	/	/	7.1	＜1.5
GC23	76-80	Male	Stomach	1	T1N0M0	Gastrointestinal stromal tumor	3.6	/	/	/	/	9.3	/
GC25	56-60	Male	Stomach	1	T2N0M0	Gastric angle adenocarcinoma with Signet ring cell carcinoma and mucinous adenocarcinoma(50%)	2.1	1.5	/	/	/	/	1.6
GC26	66-70	Male	Stomach	4	T2N3aM1	Ulcerative adenocarcinoma with pancreatic metastases	2.1	3.2	/	/	/	/	3
GC27	56-60	Female	Stomach	1	T1bN1M0	Gastric antrum adenocarcinoma(98%) with squamous cell carcinoma(2%)	7.6	4.3	/	/	/	/	＜1.5
GC28	71-75	Male	Stomach	2	T1aN2M0	Ulcerative adenocarcinoma	2.7	22.1	/	/	/	/	1.5
GC29	61-65	Male	Stomach	1	T1bN0M0	Invasive adenocarcinoma	2.8	1.6	/	/	/	/	/
GC30	81-85	Male	Stomach	1	T1aN0M0	Cardia adenocarcinoma	1.4	2.1	/	/	/	/	＜1.5
GC31	66-70	Male	Stomach	1	T1bN0M0	Signet ring cell carcinoma	2.7	21.9	/	/	/	/	70.5
GC32	61-65	Male	Stomach	1	T1aN1M0	Gastric body adenocarcinoma, mucinous adenocarcinoma(30%),Signet ring cell carcinoma(40%)	6.1	1.4	/	/	/	/	＜1.5
GC34	66-70	Male	Stomach	1	T2N0M0	Cardia adenocarcinoma	1.7	2.3	13.5	2.1	/	6.9	13.3
GC35	66-70	Male	Stomach	1	T1aN0M0	Gastric adenocarcinoma	1.9	1.8	/	/	/	/	＜1.5
GC36	51-55	Male	Stomach	1	T1aN0M0	Distal gastric signet ring cell carcinoma	2.5	1.8	/	/	/	6.6	9.5
GC37	61-65	Male	Stomach	1	T1aN0M0	Gastric angle adenocarcinoma	2.8	5.9	/	/	/	/	＜1.5
GC38	71-75	Male	Stomach	2	T2aN+M0	Cardia adenocarcinoma	2.2	8.1	/	/	/	/	2.4
GC39	71-75	Male	Stomach	1	T1aN0M0	Gastric angle adenocarcinoma	1.7	4.1	/	/	/	13.1	5.7
GC40	51-55	Male	Stomach	3	T4N3bM0	Invasive adenocarcinoma, mucinous adenocarcinoma(30%),Signet ring cell carcinoma(5%)	3.5	3.1	/	/	/	4.2	1.9
GC41	61-65	Male	Stomach	4	T4N+M1	Malignant stromal tumor	2.9	1.5	/	/	/	6.4	3.7
GC42	41-45	Female	Stomach	2	T3N0M0	Invasive adenocarcinoma with Signet ring cell carcinoma	1.5	1.7	/	/	/	/	＜1.5
GC43	31-35	Male	Stomach	4	T4bN3aM1	Invasive adenocarcinoma with Signet ring cell carcinoma	2	1.6	/	/	/	5.7	4.2
GC44	81-85	Male	Stomach	3	T4N1M0	Ulcerative adenocarcinoma with mucinous adenocarcinoma(20%)	2.3	2.4	/	/	/	6	105
GC45	61-65	Male	Stomach	3	T4N3aM0	Invasive adenocarcinoma	3	3.5	/	/	/	/	＜1.5
GC46	51-55	Male	Stomach	3	T3N3bM0	Ulcerative adenocarcinoma with mucinous adenocarcinoma(10%)	6.1	11.1	/	/	/	/	14.3
GC47	71-75	Male	Stomach	3	T3N3bM0	Ulcerative adenocarcinoma	6.7	3.3	/	/	/	/	＜1.5
GC48	71-75	Male	Stomach	3	T3N3bM0	Ulcerative adenocarcinoma	2.2	34.4	/	/	/	32.7	/
GC49	76-80	Male	Stomach	3	T3N2M0	Ulcerative adenocarcinoma	3.2	2.5	/	/	/	/	＜1.5
GC50	71-75	Female	Stomach	0	TisN0M0	Carcinoma in situ	2.7	3.6	/	/	/	/	3
GC51	61-65	Female	Stomach	1	T1N0M0	Invasive adenocarcinoma with Signet ring cell carcinoma(10%)	1.5	2.5	/	/	/	8.4	2.3
GC52	71-75	Male	Stomach	4	T1N1M4	Poorly differentiated adenocarcinoma	1.5	35.8	/	/	/	8.3	3.7
GC53	71-75	Male	Stomach	1	T1bN0M0	Poorly differentiated adenocarcinoma	1.5	1.4	/	/	/	3.4	＜1.5
GC54	81-85	Male	Stomach	2	T1bN1M0	Ulcerative adenocarcinoma	2	2.2	/	/	/	5.8	＜1.5
GC55	56-60	Male	Stomach	1	T1aN0M0	Invasive poorly differentiated adenocarcinoma with Signet ring cell carcinoma	4.5	3.2	/	/	/	/	＜1.5
GC56	56-60	Female	Stomach	1	T1bN0M0	Ulcerative adenocarcinoma with mucinous adenocarcinoma(40%)	2	1.2	/	/	/	/	＜1.5
GC57	71-75	Male	Stomach	1	T1aN0M0	Flat adenocarcinoma of the stomach	4.5	1.8	/	/	/	6.3	2.7
GC58	41-45	Male	Stomach	3	T3aN3aM0	Invasive poorly differentiated adenocarcinoma with Signet ring cell carcinoma	4.2	1.4	/	/	/	/	＜1.5
GC59	25-30	Female	Stomach	1	T1aN0M0	Ulcerative poorly differentiated adenocarcinoma with signet ring cell carcinoma(30%)	/	/	/	/	/	/	/
HCC1	46-50	Male	Liver	3	T4N0M0	Hepatocellular carcinoma	＞60500	3.4	/	/	/	14.3	/
HCC2	61-65	Male	Liver	4	T+N1M1	Hepatocellular carcinoma	2.5	0.5	/	/	/	/	/
HCC3	56-60	Male	Liver	4	T+N1M1	Hepatocellular carcinoma	19404	1.7	/	/	/	/	/
HCC4	51-55	Male	Liver	4	T+N1M1	Hepatocellular carcinoma	43.5	2.1	/	/	/	/	/
HCC5	61-65	Male	Liver	4	T3NIM1	Hepatocellular carcinoma	6.8	6	/	/	/	/	/
HCC6	76-80	Female	Liver	4	T2NIM1	Hepatocellular carcinoma	2.5	5.1	/	/	/	9.9	/
HCC7	66-70	Male	Liver	4	T+N1M1	Hepatocellular carcinoma	89.7	2.3	/	/	/	/	/
HCC8	61-65	Male	Liver	3	T3N0M0	Hepatocellular carcinoma	8	4.7	/	/	/	/	/
HCC9	61-65	Male	Liver	4	T3N0M1	Hepatocellular carcinoma	3.2	/	/	/	/	/	/
HCC10	66-70	Male	Liver	1	T1bN0M0	Hepatocellular carcinoma	2	1.8	/	/	/	/	/
HCC11	66-70	Male	Liver	4	T3N0M1	Hepatocellular carcinoma	881	4.7	/	/	/	/	/
HCC12	46-50	Male	Liver	1	T1aN0M0	Hepatocellular carcinoma	6.7	3.3	/	/	/	/	/
HCC13	51-55	Male	Liver	1	T1aN0M0	Hepatocellular carcinoma	39.6	1.5	/	/	/	/	/
HCC14	66-70	Female	Liver	1	T1aN0M0	Hepatocellular carcinoma	1.1	2.1	/	/	/	/	/
HCC15	56-60	Male	Liver	4	T2NIM0	Hepatocellular carcinoma	4.4	1.2	/	/	/	/	/
HCC16	25-30	Male	Liver	4	T2NIM0	Hepatocellular carcinoma	733	3	/	/	/	/	/
HCC17	66-70	Male	Liver	3	T4N0M0	Hepatocellular carcinoma	1009	2	/	/	/	/	/
HCC18	66-70	Male	Liver	1	T1N0M0	Hepatocellular carcinoma	296	2	/	/	/	/	/
HCC19	36-40	Male	Liver	4	T3NOM1	Hepatocellular carcinoma	110	0.9	/	/	/	/	/
HCC20	71-75	Male	Liver	4	T3NOM1	Hepatocellular carcinoma	6046	4.6	/	/	/	/	/
HCC21	71-75	Male	Liver	3	T3N0M0	Hepatocellular carcinoma	70.4	4.6	/	/	/	/	/
HCC22	56-60	Male	Liver	3	T3N0M0	Hepatocellular carcinoma	6894	1.6	/	/	/	/	/
HCC23	51-55	Male	Liver	2	T2N0M0	Hepatocellular carcinoma	5.7	5.4	/	/	/	/	/
HCC24	71-75	Male	Liver	1	T1N0M0	Hepatocellular carcinoma	71.5	2.1	/	/	/	/	/
HCC25	46-50	Male	Liver	3	T3N0M0	Hepatocellular carcinoma	20121	1.7	/	/	/	/	/
HCC26	51-55	Male	Liver	1	T1M0N0	Hepatocellular carcinoma	1.9	2	/	/	/	/	/
HCC27	81-85	Male	Liver	3	T4M0N0	Hepatocellular carcinoma	2.7	6.3	/	/	/	/	/
HCC28	66-70	Female	Liver	/	benign	/	2.8	1.9	10.6	2.5	0.7	12.2	5.1
HCC29	51-55	Male	Liver	4	T3N1M0	Hepatocellular carcinoma	2.8	3.7	/	/	/	/	/
HCC30	66-70	Male	Liver	2	T2N0M0	Hepatocellular carcinoma	26.6	3	/	/	/	/	/
HCC31	36-40	Male	Liver	1	T1N0M0	Hepatocellular carcinoma	2.9	0.7	/	/	/	/	/
HCC32	56-60	Male	Liver	1	T1N0M0	Hepatocellular carcinoma	5.8	1.9	/	/	/	/	/
HCC33	46-50	Female	Liver	2	T2N0M0	Hepatocellular carcinoma	7.3	0.9	/	/	/	/	/
HCC34	36-40	Male	Liver	4	T4N0M1	Hepatocellular carcinoma	＞60500	1.8	/	/	/	/	/
HCC35	61-65	Male	Liver	2	T2N0M0	Hepatocellular carcinoma	3806	1.4	/	/	/	/	/
HCC36	66-70	Male	Liver	2	T2N0M0	Hepatocellular carcinoma	13	2.3	/	/	/	/	/
HCC37	36-40	Male	Liver	2	T2N0M0	Hepatocellular carcinoma	1450	/	/	/	/	/	/
HCC39	51-55	Male	Liver	1	T1N0M0	Hepatocellular carcinoma	2.4	2.6	/	/	/	/	/
HCC40	61-65	Female	Liver	4	T2N1M1	Hepatocellular carcinoma	1.85	72.99	/	/	/	176	/
HCC41	66-70	Female	Liver	3	T3NOMO	Hepatocellular carcinoma	47.3	4.2	/	/	/	/	/
HCC42	51-55	Male	Liver	4	T3N1M1	Hepatocellular carcinoma	13947	4.1	/	/	/	/	/
HCC43	81-85	Male	Liver	3	T3NOMO	Hepatocellular carcinoma	2.8	5.6	/	/	/	/	/
HCC44	31-35	Male	Liver	4	T2N0M1	Hepatocellular carcinoma	9301	3.1	/	/	/	/	/
HCC45	51-55	Female	Liver	2	T2N0M0	Hepatocellular carcinoma	3036	2.7	/	/	/	/	/
HCC46	56-60	Male	Liver	2	T2N0M0	Hepatocellular carcinoma	46.6	5.1	/	/	/	/	/
HCC47	51-55	Male	Liver	4	T2N0M1	Hepatocellular carcinoma	3.2	4.5	/	/	/	/	/
HCC48	61-65	Male	Liver	1	T1N0M0	Hepatocellular carcinoma	3.3	5.4	/	/	/	/	/
HCC49	51-55	Male	Liver	1	T1N0M0	Hepatocellular carcinoma	/	/	/	/	/	/	/
HCC50	56-60	Female	Liver	1	T1N0M0	Hepatocellular carcinoma	134	3.9	/	/	/	/	/
HCC51	61-65	Male	Liver	2	T2N0M0	Hepatocellular carcinoma	13460	2.5	/	/	/	/	/
HCC52	51-55	Male	Liver	1	T1N0M0	Hepatocellular carcinoma	8.8	4.4	/	/	/	/	/
HCC53	46-50	Female	Liver	4	T3N1M0	Hepatocellular carcinoma	37139	3.5	/	/	/	/	/
HCC54	56-60	Male	Liver	4	T2N0M1	Hepatocellular carcinoma	260	/	/	/	/	/	/
LC1	51-55	Male	Lung	4	T1aN0M1a	Mesenchymal malignancy	3	1.5	/	1.3	/	10.8	＜1.5
LC2	56-60	Female	Lung	4	T4N3M1B	Poorly differentiated adenocarcinoma	/	1.5	10	2.3	2.7	/	/
LC3	61-65	Female	Lung	1	T1aN0M0	Invasive adenocarcinoma	2.2	2.8	14.1	3.2	1.3	12.2	/
LC4	41-45	Female	Lung	1	T1cN0M0	Mucinous adenocarcinoma	2.9	0.7	12.7	1.6	0.8	8.5	/
LC5	56-60	Male	Lung	1	T1bN0M0	Invasive adenocarcinoma	3.4	1.7	17.8	2.8	1.1	/	/
LC6	56-60	Male	Lung	1	T1bN0M0	Invasive adenocarcinoma	2.3	2.1	11.6	2.5	1.4	/	/
LC7	56-60	Female	Lung	1	T1aN0M0	Invasive adenocarcinoma	3.6	1.8	15	3	0.7	/	/
LC8	56-60	Female	Lung	1	T1bN0M0	Invasive adenocarcinoma	4.4	2.6	13.5	4.1	1.1	/	/
LC9	31-35	Male	Lung	1	T1bN0M0	Invasive adenocarcinoma	2	1.5	12.2	2.6	1	/	/
LC10	51-55	Female	Lung	1	T1aN0M0	Invasive adenocarcinoma	2.2	1.5	11.4	2	0.6	/	/
LC11	46-50	Female	Lung	1	T1aN0M0	Invasive adenocarcinoma	3	1.5	9.8	1.7	1.1	/	/
LC12	51-55	Female	Lung	2	T3N0M0	Mucinous adenocarcinoma	8.1	0.6	/	/	/	/	/
LC13	66-70	Male	Lung	1	T1bN0M0	Primary adenocarcinoma	1.5	2.1	8.8	3	2.5	/	/
LC14	56-60	Female	Lung	1	T1aN0M0	Invasive adenocarcinoma	2.2	5.4	13	1.5	0.7	17.4	/
LC15	66-70	Female	Lung	1	T1bN0M0	Invasive adenocarcinoma	3.3	9.9	10.5	2.9	0.6	/	/
LC16	61-65	Male	Lung	1	T1bN0M0	Invasive adenocarcinoma	3.5	5.5	14.2	3.5	0.5	/	＜1.5
LC17	66-70	Male	Lung	1	T1bN0M0	Invasive adenocarcinoma	2.2	1.9	15	2.9	2.5	/	/
LC18	61-65	Male	Lung	1	T1aN0M0	Invasive adenocarcinoma	4	1	10.4	2.7	1.7	/	/
LC19	61-65	Male	Lung	1	T1bN0M0	Invasive adenocarcinoma	4.7	5.4	16.4	1.9	3.4	7.9	/
LC20	41-45	Female	Lung	1	T1aN0M0	Invasive adenocarcinoma	2.1	1.8	14.6	1.3	1	6.4	/
LC21	66-70	Female	Lung	2	T3N0M0	Invasive adenocarcinoma	2.3	3.3	10.5	2.4	0.9	/	/
LC22	66-70	Male	Lung	2	T1cN1M0	Squamous-cell carcinoma	2	7.1	14.2	4.9	0.7	/	/
LC23	56-60	Male	Lung	4	T1bN0M1a	Invasive adenocarcinoma	2.6	126	11.2	2.1	0.7	/	/
LC24	61-65	Male	Lung	1	T1bN0M0	Squamous-cell carcinoma	2.7	5	14.5	1.8	2	/	/
LC25	71-75	Male	Lung	2	T1bN1M0	Squamous-cell carcinoma	2.1	6.9	14.7	7.6	2.5	/	/
LC26	71-75	Female	Lung	1	T1bN0M0	Invasive adenocarcinoma	4.3	3.2	12.1	1.5	0.7	/	/
LC27	51-55	Male	Lung	1	T1bN0M0	Invasive adenocarcinoma	5.8	0.8	14.8	1.8	1.7	/	/
LC28	46-50	Female	Lung	2	T1bN1M0	Invasive adenocarcinoma	3.1	1.1	11.9	0.8	/	/	/
LC29	66-70	Female	Lung	1	T1bN0M0	Invasive adenocarcinoma	3.4	1.7	16	2	1.2	6.3	/
LC30	61-65	Female	Lung	1	T1bN0M0	Invasive adenocarcinoma	3.9	3.5	/	/	/	/	/
LC31	56-60	Female	Lung	1	T1cN0M0	Invasive adenocarcinoma and Primary adenocarcinoma	2.8	2.8	12	1.7	0.9	/	19.9
LC32	56-60	Female	Lung	1	T1aN0M0	Invasive adenocarcinoma	3.9	1.1	/	/	/	5.6	/
LC33	71-75	Male	Lung	1	T1bN0M0	Invasive adenocarcinoma	2.6	1.1	8.9	3.8	1.2	/	5.5
LC34	61-65	Female	Lung	1	T1bN0M0	Invasive adenocarcinoma	2.5	1.6	9.9	2.8	0.6	/	/
LC35	61-65	Male	Lung	1	T2aN0M0	Invasive adenocarcinoma	3.2	3.3	/	2.9	/	/	/
LC36	31-35	Male	Lung	1	T1bN0M0	Invasive adenocarcinoma	3.1	1.3	12.6	1	0.8	/	＜1.5
LC37	71-75	Female	Lung	1	T1cN0M0	Invasive adenocarcinoma	2	1.1	11.6	2.1	0.8	/	＜1.5
LC38	56-60	Male	Lung	2	T2aN1M0	Invasive adenocarcinoma	3	3.3	11.6	2.9	2.4	8	＜1.5
LC39	36-40	Male	Lung	1	T1bN0M0	Invasive mucinous carcinoma	3.2	2.8	13.3	2.2	1.4	/	/
LC40	46-50	Male	Lung	1	T1bN0M0	Invasive adenocarcinoma	2.5	1.5	11.7	1.1	1	/	/
LC41	61-65	Female	Lung	1	T1cN0M0	Invasive adenocarcinoma	6.5	2	11.3	3.7	0.9	/	/
LC42	66-70	Female	Lung	1	T1cN0M0	Invasive adenocarcinoma	3.8	1.8	9.1	3.7	0.5	/	/
LC43	61-65	Male	Lung	/	benign	Granulomatous lesions	4.4	3.4	9.3	2.3	0.6	/	/
LC44	66-70	Male	Lung	1	T1bN0M0	Invasive adenocarcinoma	3.1	1.7	11.6	3.4	0.8	/	/
LC45	36-40	Female	Lung	1	T1bN0M0	Invasive adenocarcinoma and Primary adenocarcinoma	3	1	12.5	1.3	0.7	/	/
LC46	56-60	Female	Lung	1	T1aN0M0	Poorly differentiated adenocarcinoma	/	5.3	11.7	0.7	0.5	6.9	/
LC47	71-75	Male	Lung	4	T3N2M1a	Small-cell carcinoma	1.6	5.1	15.9	7.1	1.9	/	/
LC48	61-65	Male	Lung	0	TisN0M0	Primary carcinoma	3.9	1.7	19.8	2.2	0.9	/	3.4
LC49	56-60	Male	Lung	4	T3N2M1b	Invasive adenocarcinoma	5.3	11	26.3	6.4	2	/	4
LC50	66-70	Female	Lung	2	T3N0M0	Invasive adenocarcinoma	3.6	2	12.1	2.1	0.5	/	20.8
LC51	71-75	Male	Lung	4	T3N2M1c	Invasive adenocarcinoma	1.9	6.4	11.5	1.4	0.7	17.5	2
LC52	56-60	Female	Lung	1	T1aN0M0	Invasive adenocarcinoma	3.3	2.1	8.6	1.9	0.5	7.3	＜1.5
LC53	71-75	Male	Lung	2	T2bN0M0	Squamous-cell carcinoma	3.4	8.5	15.4	6.3	7.4	/	/
LC54	61-65	Female	Lung	1	T1aN0M0	Invasive adenocarcinoma and Primary adenocarcinoma	4.4	2.1	9.4	3.7	1.5	/	/
LC55	61-65	Female	Lung	1	T1aN0M0	Invasive adenocarcinoma	2.5	1.4	11.5	2.9	0.5	/	/
LC56	56-60	Female	Lung	4	T2aN1M1	Invasive adenocarcinoma	2.3	5.4	13.7	2.3	1.1	/	/
LC57	56-60	Male	Lung	2	T1cN1M0	Invasive adenocarcinoma	4.5	3.4	9.1	/	0.8	/	/
BC1	46-50	Female	Breast	4	T1cpNXM1	Invasive carcinoma, Right hepatic lobe carcinoma	2.7	1.7	/	/	/	/	/
BC2	61-65	Female	Breast	0	TispN0M0	High-grade ductal carcinoma in situ	2.9	2.3	/	/	/	8.1	6.5
BC4	51-55	Female	Breast	1	T1pN0M0	Invasive carcinoma	1.4	1.6	/	/	/	7.8	<1.5
BC5	46-50	Female	Breast	2	T2pN1M0	Invasive carcinoma	2.6	2.4	/	/	/	9.6	16.9
BC6	25-30	Female	Breast	1	T1pN0M0	/	/	/	/	/	/	/	/
BC7	56-60	Female	Breast	1	T1pN0M0	Invasive carcinoma	/	1.4	/	/	/	/	/
BC8	66-70	Female	Breast	1	T1cN0M0	Mucinous carcinoma (60%), invasive micropapillary carcinoma	1.6	/	/	/	/	10.3	<1.5
BC9	51-55	Female	Breast	1	T1pN0M0	Invasive carcinoma	1.3	2.6	/	/	/	5.6	/
BC10	51-55	Female	Breast	4	T1bpN2bM1	Metastatic ductal adenocarcinoma	3.4	7.6	/	/	/	/	/
BC11	56-60	Female	Breast	1	T1pN0M0	Invasive micropapillary carcinoma	3.6	0.8	/	/	/	3.2	<1.5
BC12	61-65	Female	Breast	2	T2pN0M0	Microinvasive carcinoma	1.2	1.6	/	/	/	5.6	8.1
BC13	81-85	Female	Breast	2	T3pN0M0	Solid papillary carcinoma	3.1	3.2	/	/	/	16.1	<1.5
BC14	61-65	Female	Breast	2	T2pN1M0	High-grade ductal carcinoma (90%) with invasive carcinoma (10%)	6.5	3.3	/	/	/	22.6	2.1
BC15	71-75	Female	Breast	1	T1pN0M0	High-grade ductal carcinoma with invasive carcinoma	/	/	/	/	/	/	/
BC16	66-70	Female	Breast	1	T1pN0M0	Invasive carcinoma	/	/	/	/	/	/	/
BC17	46-50	Female	Breast	2	T1PN1M0	Invasive carcinoma,Metastatic poorly differentiated adenocarcinoma	3.3	1.5	/	/	/	7.4	<1.5
BC18	31-35	Female	Breast	1	T1pN0M0	Invasive carcinoma	3.2	0.4	/	/	/	6.4	/
BC19	56-60	Female	Breast	1	T1PN0M0	Invasive carcinoma	1.7	2.3	/	/	/	23.2	1.5
BC20	46-50	Female	Breast	2	T2pN1M0	Invasive carcinoma	1.1	1.4	/	/	/	14.4	1.7
BC21	61-65	Female	Breast	2	T2pN1M0	Metastatic invasive ductal carcinoma	5.2	2.2	/	/	/	10.5	3
BC22	25-30	Female	Breast	3	T3pN2M0	Invasive carcinoma	1.6	1.3	/	/	/	8.1	<1.5
BC23	46-50	Female	Breast	2	T3pN0M0	Invasive carcinoma	4.5	2.2	/	/	/	14.5	<1.5
BC24	46-50	Female	Breast	1	T1pN0M0	Invasive carcinoma	2.1	1	/	/	/	11.1	1.8
BC25	66-70	Female	Breast	2	T2pN0M0	Invasive carcinoma with ductal carcinoma in situ	3	2.3	/	/	/	13.2	<1.5
BC26	66-70	Female	Breast	0	TispN0M0	High-grade intraductal carcinoma in situ with invasive carcinoma	3.7	2.3	/	/	/	7.2	3.3
BC27	61-65	Female	Breast	2	T2pN0M0	Invasive carcinoma	1.4	1.6	/	/	/	4.9	<1.5
BC28	56-60	Female	Breast	1	T1pN0M0	Invasive carcinoma with ductal carcinoma in situ (2%)	9.8	1.1	/	/	/	7	<1.5
BC29	41-45	Female	Breast	2	T2pN0M0	Invasive carcinoma	2.9	1.6	/	/	/	17.5	<1.5
BC30	46-50	Female	Breast	2	T1pN1M0	Invasive carcinoma	2.2	1.9	/	/	/	6.2	1.7
BC31	61-65	Female	Breast	1	T1pN0M0	Invasive carcinoma	3	1.4	/	/	/	7.7	1.9
BC32	41-45	Female	Breast	2	T2pN0M0	Invasive carcinoma	2	1.4	/	/	/	14.6	<1.5
BC33	56-60	Female	Breast	2	T2pN0M0	Invasive carcinoma with high-grade ductal carcinoma in situ	2.5	2.5	/	/	/	5.6	3
BC34	85-90	Female	Breast	2	T2pN0M0	Invasive carcinoma	5.2	4.6	/	/	/	8	<1.5
BC35	46-50	Female	Breast	2	T2pN0M0	Invasive carcinoma	4.7	1.5	/	/	/	19.1	<1.5
BC36	51-55	Female	Breast	0	TispN0M0	Middle-grade ductal carcinoma in situ	3.6	1.8	/	/	/	7.7	3.8
BC37	36-40	Female	Breast	1	T1pN0M0	Invasive carcinoma	4.3	2.2	/	/	/	10.3	4.4
BC38	46-50	Female	Breast	2	T2pN1M0	Invasive carcinoma, Mucinous carcinoma	2.2	29.1	/	/	/	37.3	<1.5
BC39	66-70	Female	Breast	1	T1pN0M0	Invasive carcinoma	3.6	2.3	/	/	/	3.7	<1.5
BC40	71-75	Female	Breast	1	T1pN0M0	Invasive carcinoma	2.3	1.8	/	/	/	5.2	<1.5
BC41	51-55	Female	Breast	1	T1pN0M0	Invasive carcinoma with high-grade ductal carcinoma in situ	1.9	1.6	/	/	/	11	/
BC42	66-70	Female	Breast	0	TispN0M0	Middle-grade ductal carcinoma in situ	1.9	1.6	/	/	/	19.1	/
BC43	46-50	Female	Breast	2	T2pN1M0	Invasive carcinoma	2.4	2.4	/	/	/	23.8	/
BC44	25-30	Female	Breast	/	benign	Benign tumor	2.3	1.3	/	/	/	18.2	/
BC45	61-65	Female	Breast	2	T2pN0M0	Invasive carcinoma	4.5	2.6	/	/	/	6.3	1.8
BC46	41-45	Female	Breast	0	TispN0M0	Middle-grade ductal carcinoma in situ	1.6	0.9	/	/	/	4.7	<1.5
BC47	36-40	Female	Breast	0	TispN0M0	High-grade ductal carcinoma in situ	3.1	0.6	/	/	/	5.5	<1.5
BC48	56-60	Female	Breast	2	T2pN0M0	Left:mastopathy; Right:Invasive carcinoma	2.2	2.7	/	/	/	13.6	9.3
BC49	56-60	Female	Breast	1	T1pN0M0	Mixed invasive, lobular (85%), ductal carcinoma in situ (5%)	2.5	0.8	/	/	/	5.2	/
BC50	76-80	Female	Breast	0	TispN0M0	High-grade ductal carcinoma in situ	2	1.9	/	/	/	13.9	<1.5
BC51	66-70	Female	Breast	2	T1pN1M0	Invasive carcinoma	1.3	2.6	/	/	/	5.6	/
