## Supplementary material for "Cancer Serum Atlas supported precise pan-targeted proteomics enable multi-cancer detection": Table S5

### Sheet: Sheet1
Table S5. Positive rate (sensitivity) by cancer type according to the clinical characteristics
Cancer type	AFP	CEA	NSE	CYFRA21-1	SCC	CA15-3	CA72-4
Stomach	/	0.203704	/	/	/	/	0.18
Liver	0.54902	0.166667	/	/	/	/	/
Lung	/	0.232143	0.0784314	0	0.24	/	/
Breast	/	0.0444444	/	/	/	0.0232558	/
Overall	/	0.167488	/	/	/	/	/
Reference Range for Controls	0-20ng/ml	0-5ng/ml	0-16.3ng/ml	0-30ng/ml	0-1.5ng/ml	<28U/ml	<6U/ml
Biomarker	for HCC	for Pan-cancer	for LC	for LC	for LC	for BC	for GC
