## Supplementary material for "Cancer Serum Atlas supported precise pan-targeted proteomics enable multi-cancer detection": Table S7

### Sheet: Sheet1
Table S7. Luminex liquid suspension chip analysis of tumor markers in 75 serum samples
Sample	Group_information	Analytes
		AFP(pg/ml)	CEA(pg/ml)	NSE(pg/ml)	OPN(pg/ml)
C1	C	4805.76	350.91	9379.53	8839.99
C2	C	5197.2	280.91	9421.49	9680.79
C3	C	5995.59	169.11	7966.96	12345.6
C4	C	4775	220.26	12298.2	7079.79
C5	C	4744.15	415.31	13000.3	18182.1
C6	C	3799.99	330.98	9880.06	16777.7
C7	C	5137.94	325.99	10045.5	9403.02
C8	C	4525.36	635.02	12298.2	31803.8
C9	C	5256.14	295.98	9962.87	11036.7
C10	C	4004.22	163.96	3436.56	25163.1
C11	C	4071.14	250.67	32681.3	510033
C12	C	4071.14	625.34	13769.6	24305.9
C29	C	4268.73	220.26	23573	6149.02
C30	C	4071.14	459.62	9211.24	14608.6
C43	C	4958.1	503.72	8744.45	18413.3
HCC1	HCC	*2638400	798.56	13539.9	43747.5
HCC2	HCC	5108.18	498.83	109025	32712
HCC3	HCC	*766021.40	721.82	9295.48	81982.6
HCC8	HCC	4866.97	230.42	10944	32409.9
HCC9	HCC	3730.7	300.99	18333.8	49686.6
HCC14	HCC	4493.68	576.84	8271.44	36295.5
HCC15	HCC	5018.39	260.77	9253.38	114132
HCC26	HCC	7899.58	410.37	11864.2	24413.5
HCC31	HCC	5137.94	300.99	8444.2	14853.8
HCC34	HCC	OOR >	586.55	93827.1	35109.3
HCC40	HCC	5018.39	4177.87	7747.72	24842.5
HCC43	HCC	4397.97	459.62	21713.8	28734.2
HCC44	HCC	286094	459.62	13077.7	19330.8
HCC47	HCC	4651.01	508.61	8701.71	17717.3
HCC52	HCC	5488.76	489.04	7747.72	58917.4
GC1	GC	4651.01	250.67	8271.44	40391.2
GC2	GC	4958.1	479.24	6672.68	11565.4
GC3	GC	4775	1569.57	8530.25	13112
GC5	GC	3799.99	498.83	5553.01	21798.7
GC6	GC	3970.54	230.42	10537.9	8981.73
GC7	GC	5716.69	370.78	16165.1	8410.63
GC8	GC	5256.14	581.7	10456.2	6149.02
GC9	GC	12758.2	449.79	12455	17013.9
GC30	GC	4333.59	311	8744.45	25482.8
GC32	GC	4071.14	340.95	22360.4	12858
GC38	GC	3868.66	1234	6304.98	27172.2
GC44	GC	4651.01	290.96	7747.72	51084.7
GC49	GC	4071.14	370.78	8314.72	29044.3
GC56	GC	5314.76	1252.74	9505.27	17717.3
GC57	GC	5018.39	459.62	9379.53	125562
LC1	LC	4866.97	285.94	15612	83054.7
LC2	LC	5829.02	350.91	10456.2	9956.22
LC11	LC	5967.98	275.89	9713.93	10229.4
LC13	LC	4651.01	547.65	4272.72	74465.1
LC19	LC	5402.1	459.62	7080.49	12858
LC32	LC	3936.73	148.46	7215.13	16063.7
LC33	LC	6187.15	340.95	9463.4	13112
LC39	LC	5660.13	260.77	8616.09	5338.96
LC42	LC	5546.17	430.1	8010.63	18528.7
LC45	LC	6187.15	280.91	6945.21	15462
LC47	LC	3518.81	836.8	14566.2	63469.3
LC50	LC	4713.21	240.56	13616.6	32409.9
LC52	LC	4897.44	444.87	5931.93	25695.4
LC53	LC	4333.59	449.79	7393.7	11565.4
LC56	LC	3150.54	760.24	5931.93	10500.5
BC1	BC	5226.71	210.08	11903.9	54695.8
BC2	BC	5256.14	528.15	8010.63	21244.3
BC4	BC	5660.13	230.42	5931.93	11301.9
BC5	BC	4301.22	410.37	6489.48	41451.1
BC6	BC	5197.2	169.11	10619.4	15582.8
BC7	BC	5546.17	311	10292.4	106302
BC8	BC	4775	220.26	10045.5	8266.05
BC9	BC	6132.71	537.9	7393.7	17717.3
BC11	BC	6322.26	210.08	10210.3	8266.05
BC12	BC	4004.22	199.88	10292.4	26752.2
BC18	BC	4836.41	365.82	11266.1	23766.5
BC24	BC	6667.29	340.95	6899.97	24735.4
BC29	BC	4805.76	321	7923.24	20909.9
BC49	BC	5314.76	370.78	6945.21	14608.6
BC50	BC	4429.99	360.85	7966.96	56902.9
*	The index signal value is low or high, lower than the minimum standard concentration or higher than the maximum standard concentration, but the corresponding concentration can be calculated by the multi-parameter standard curve
OOR< , OOR>	Concentration is too low or too high, below or above the standard curve detection range
