## Supplementary material for "Cancer Serum Atlas supported precise pan-targeted proteomics enable multi-cancer detection": Table S8

### Sheet: Sheet1
Table S8. AUC comparsion analysis of classic tumor markers and pan-targeted proteomic data in Luninex cohort (N=75)
Group	Name	Category	AUC
HCC vs.C	OPN	classic tumor markers	0.84889
	CEA	classic tumor markers	0.72889
	AFP	classic tumor markers	0.52222
	NSE	classic tumor markers	0.50667
	P05546_SERPIND1	pan-targetd proteomic data	0.94167
	P05160_F13B	pan-targetd proteomic data	0.9375
	P02675_FGB	pan-targetd proteomic data	0.92917
	P35858_IGFALS	pan-targetd proteomic data	0.925
	P02679_FGG	pan-targetd proteomic data	0.91667
	P02652_APOA2	pan-targetd proteomic data	0.89583
	P08709_F7	pan-targetd proteomic data	0.89167
	P0DJI8_SAA1	pan-targetd proteomic data	0.88333
	P04180_LCAT	pan-targetd proteomic data	0.87917
	P35527_KRT9	pan-targetd proteomic data	0.875
	P03952_KLKB1	pan-targetd proteomic data	0.87083
	P18065_IGFBP2	pan-targetd proteomic data	0.86667
	P19823_ITIH2	pan-targetd proteomic data	0.8625
	P02741_CRP	pan-targetd proteomic data	0.8625
	P04275_VWF	pan-targetd proteomic data	0.85833
GC vs.C	CEA	classic tumor markers	0.68889
	NSE	classic tumor markers	0.65333
	OPN	classic tumor markers	0.60222
	AFP	classic tumor markers	0.51556
	P02679_FGG	pan-targetd proteomic data	0.99111
	P02675_FGB	pan-targetd proteomic data	0.96889
	P18065_IGFBP2	pan-targetd proteomic data	0.94222
	P05164_MPO	pan-targetd proteomic data	0.92889
	P00738_HP	pan-targetd proteomic data	0.92
	P02671_FGA	pan-targetd proteomic data	0.91111
	P0DJI8_SAA1	pan-targetd proteomic data	0.88889
	P33908_MAN1A1	pan-targetd proteomic data	0.86667
	P01700_IGLV1-47	pan-targetd proteomic data	0.86222
	P02750_LRG1	pan-targetd proteomic data	0.85778
	P02741_CRP	pan-targetd proteomic data	0.85778
LC vs.C	NSE	classic tumor markers	0.68889
	AFP	classic tumor markers	0.62667
	CEA	classic tumor markers	0.58444
	OPN	classic tumor markers	0.58222
	P02679_FGG	pan-targetd proteomic data	0.89778
	P62805_H4C1	pan-targetd proteomic data	0.89333
	P13598_ICAM2	pan-targetd proteomic data	0.88889
	P0DJI8_SAA1	pan-targetd proteomic data	0.88444
	P02787_TF	pan-targetd proteomic data	0.85333
	P02675_FGB	pan-targetd proteomic data	0.85333
BC vs.C	AFP	classic tumor markers	0.74444
	NSE	classic tumor markers	0.68
	OPN	classic tumor markers	0.66
	CEA	classic tumor markers	0.54
	P02679_FGG	pan-targetd proteomic data	0.85333
	P02741_CRP	pan-targetd proteomic data	0.84889
	Q9Y6Z7_COLEC10	pan-targetd proteomic data	0.84
	P02675_FGB	pan-targetd proteomic data	0.81778
	P05164_MPO	pan-targetd proteomic data	0.80444
