## Supplementary material for "Cancer Serum Atlas supported precise pan-targeted proteomics enable multi-cancer detection": Table S9

### Sheet: Sheet1
Table S9. Summary of 2 promising DNA-based multi-cancer detecion approach
Test Name	Biological Signal	Sensitivity	Specificity	Localization accuracy
CancerSEEKa	8 circulating proteins (CA-125, CA19-9, CEA, HGF, Myeloperoxidase, OPN, Prolactin, TIMP-1) and mutations in 16 cell-free DNA	62%c	99%c	54.5%d
Gallerib	>100000 informative methylated regions of plasma DNA	51.5%e	99.5%e	88.7%f
aCohen JD, Li L, Wang Y, Thoburn C, Afsari B, Danilova L, et al. Detection and localization of surgically resectable cancers with a multi-analyte blood test. Science. 2018; 359: 926-+.
bKlein EA, Richards D, Cohn A, Tummala M, Lapham R, Cosgrove D, et al. Clinical validation of a targeted methylation-based multi-cancer early detection test using an independent validation set. Ann Oncol. 2021.
cFigure 2A in paper a
dTable S10 in paper a
eFigure 3A in paper b
fFigure 4 in paper b
